# Screening Implications for Distribution of Colorectal Cancer Subsite by Age

**DOI:** 10.1101/2023.07.18.23292663

**Authors:** Gloria Lin, David M. Hein, Po-Hong Liu, Amit G. Singal, Nina N. Sanford

## Abstract

**Objectives:** The effectiveness of colonoscopy to reduce colorectal cancer (CRC) mortality is extrapolated from cohort studies in the absence of randomized controlled trial (RCT) data, whereas flexible sigmoidoscopy is supported by RCT data and may be easier to implement in practice. We characterized the anatomic distribution of CRC to determine the proportion that is visible with sigmoidoscopy.

**Methods:** Patients with a primary diagnosis of colorectal adenocarcinoma were identified in the Surveillance, Epidemiology, and End Results program (2000-2020). Tumors from the rectum to descending colon were categorized as visible by sigmoidoscopy, whereas more proximal tumors as requiring colonoscopy. Differential prognosis between tumor locations, stratified by age groups and stage, were assessed using overall restricted mean survival time (RMST) at 2, 5, and 10 years.

**Results:** Among 309,466 patients, 58% had tumors visible by sigmoidoscopy, including 73% of those under age 50 (OR 2.10, 95%CI 2.03-2.16 age <45, OR 2.20, 95%CI 2.13-2.27 age 45-49 versus age ≥50). Male sex (OR 1.54, 95%CI 1.51-1.56) and Asian or Pacific Islander race (OR 1.60, 95%CI 1.56-1.64) were also positively associated with tumors visualizable by sigmoidoscopy. Across age groups, for local disease, RMST was comparable for tumors visible versus not visible on sigmoidoscopy. For regional and metastatic cancer, patients with tumors visible by sigmoidoscopy had improved RMST versus those with more proximal tumors.

**Conclusions:** Most CRC arise in locations visible by flexible sigmoidoscopy. Flexible sigmoidoscopy should be considered as a viable option for CRC screening, particularly in younger patients unwilling or unable to undergo colonoscopy.
