## Supplemental Digital Content Tables for "Screening Implications for Distribution of Colorectal Cancer Subsite by Age"

### Sheet: STable1 All RMSTs
tumor_visualization	RMST	standard_error	ci95_lower	ci95_upper	n_bootstrapped _samples	age_group	stage	follow_up_months
requires_colonoscopy	92.1986	1.01124	89.0506	95.3466	2000	45-49	Regional	120
requires_colonoscopy	110.107	1.00435	106.981	113.234	2000	45-49	Localized	120
requires_colonoscopy	26.466	0.888816	23.6991	29.2329	1900	45-49	Distant	120
requires_colonoscopy	21.3148	0.600552	19.4453	23.1843	2000	45-49	Distant	60
requires_colonoscopy	51.4342	0.395978	50.2015	52.6669	2000	45-49	Regional	60
requires_colonoscopy	14.3395	0.392868	13.1165	15.5625	2000	45-49	Distant	24
requires_colonoscopy	57.1789	0.391588	55.9599	58.3979	2000	45-49	Localized	60
requires_colonoscopy	23.4711	0.13094	23.0635	23.8787	2000	45-49	Localized	24
requires_colonoscopy	22.6523	0.110007	22.3098	22.9947	2000	45-49	Regional	24
sigmoidoscopy	37.5121	14.669	-8.15278	83.177	2000	45-49	Distant	120
sigmoidoscopy	29.2386	5.6179	11.75	46.7273	2000	45-49	Distant	60
sigmoidoscopy	17.7133	1.38345	13.4066	22.02	2000	45-49	Distant	24
sigmoidoscopy	108.038	1.03597	104.813	111.263	2000	45-49	Localized	120
sigmoidoscopy	95.7438	0.555216	94.0154	97.4722	2000	45-49	Regional	120
sigmoidoscopy	56.9797	0.298967	56.049	57.9104	2000	45-49	Localized	60
sigmoidoscopy	53.8053	0.197341	53.191	54.4196	2000	45-49	Regional	60
sigmoidoscopy	23.4782	0.071083	23.2569	23.6995	2000	45-49	Localized	24
sigmoidoscopy	23.2576	0.0459107	23.1147	23.4005	2000	45-49	Regional	24
requires_colonoscopy	81.4703	0.268561	80.6343	82.3063	2000	over50	Localized	120
requires_colonoscopy	65.9466	0.238628	65.2037	66.6894	2000	over50	Regional	120
requires_colonoscopy	17.3195	0.175736	16.7724	17.8666	2000	over50	Distant	120
requires_colonoscopy	10.2971	0.0644167	10.0965	10.4976	2000	over50	Distant	24
requires_colonoscopy	47.4946	0.125359	47.1043	47.8848	2000	over50	Localized	60
requires_colonoscopy	40.4581	0.118305	40.0898	40.8264	2000	over50	Regional	60
requires_colonoscopy	14.5165	0.115177	14.1579	14.875	2000	over50	Distant	60
requires_colonoscopy	20.7889	0.0455002	20.6473	20.9306	2000	over50	Localized	24
requires_colonoscopy	19.1211	0.0449297	18.9813	19.261	2000	over50	Regional	24
sigmoidoscopy	74.8683	0.208896	74.218	75.5186	2000	over50	Regional	120
sigmoidoscopy	85.3231	0.238018	84.5822	86.0641	2000	over50	Localized	120
sigmoidoscopy	24.9355	0.179941	24.3753	25.4956	2000	over50	Distant	120
sigmoidoscopy	20.419	0.112568	20.0685	20.7694	2000	over50	Distant	60
sigmoidoscopy	13.3003	0.0558085	13.1265	13.474	2000	over50	Distant	24
sigmoidoscopy	48.9062	0.106569	48.5745	49.238	2000	over50	Localized	60
sigmoidoscopy	45.2237	0.0962863	44.9239	45.5234	2000	over50	Regional	60
sigmoidoscopy	21.3454	0.0376709	21.2282	21.4627	2000	over50	Localized	24
sigmoidoscopy	20.7525	0.0342536	20.6459	20.8591	2000	over50	Regional	24
requires_colonoscopy	30.9187	0.983961	27.8556	33.9817	1984	under45	Distant	120
requires_colonoscopy	95.2622	0.889094	92.4944	98.0299	2000	under45	Regional	120
requires_colonoscopy	112.768	0.768887	110.374	115.161	2000	under45	Localized	120
requires_colonoscopy	23.8523	0.518646	22.2377	25.4668	2000	under45	Distant	60
requires_colonoscopy	51.7089	0.361056	50.5849	52.8329	2000	under45	Regional	60
requires_colonoscopy	58.0323	0.280993	57.1575	58.907	2000	under45	Localized	60
requires_colonoscopy	15.7677	0.229947	15.0519	16.4836	2000	under45	Distant	24
requires_colonoscopy	23.6356	0.0873894	23.3635	23.9076	2000	under45	Localized	24
requires_colonoscopy	22.4945	0.105907	22.1649	22.8242	2000	under45	Regional	24
sigmoidoscopy	39.1243	2.1721	32.3625	45.8861	2000	under45	Distant	120
sigmoidoscopy	30.0195	1.41262	25.622	34.4171	2000	under45	Distant	60
sigmoidoscopy	18.1193	0.764321	15.7399	20.4986	2000	under45	Distant	24
sigmoidoscopy	109.779	0.618729	107.852	111.705	2000	under45	Localized	120
sigmoidoscopy	97.8779	0.517893	96.2657	99.4901	2000	under45	Regional	120
sigmoidoscopy	57.4713	0.198513	56.8533	58.0892	2000	under45	Localized	60
sigmoidoscopy	54.2769	0.178479	53.7212	54.8325	2000	under45	Regional	60
sigmoidoscopy	23.6436	0.0509212	23.485	23.8021	2000	under45	Localized	24
sigmoidoscopy	23.3418	0.0392168	23.2198	23.4639	2000	under45	Regional	24

### Sheet: sTable2 DRMST
RMST_difference	se_difference	ci95_lower	ci95_upper	p_value	age_group	stage	follow_up_months
-0.605323	0.119203	-0.976404	-0.234242	3.81248e-07	45-49	Regional	24
-0.847293	0.112935	-1.19886	-0.495724	6.26256e-14	under45	Regional	24
-1.63137	0.0564977	-1.80725	-1.4555	2.45684e-183	over50	Regional	24
-2.37106	0.442427	-3.74835	-0.993779	8.35845e-08	45-49	Regional	60
-2.56793	0.402761	-3.82174	-1.31413	1.81974e-10	under45	Regional	60
-2.61571	1.02893	-5.81879	0.587374	0.011017	under45	Regional	120
-3.54521	1.15363	-7.13648	0.046059	0.00211853	45-49	Regional	120
-4.76558	0.152535	-5.24043	-4.29074	2.82209e-214	over50	Regional	60
-8.9217	0.317145	-9.90898	-7.93442	4.06149e-174	over50	Regional	120
2.98923	0.98692	-0.0830721	6.06153	0.00245491	under45	Localized	120
2.06945	1.44289	-2.42231	6.5612	0.151506	45-49	Localized	120
0.561009	0.344041	-0.509997	1.63202	0.102965	under45	Localized	60
0.199188	0.492669	-1.3345	1.73287	0.685989	45-49	Localized	60
-0.00710005	0.14899	-0.470908	0.456708	0.961992	45-49	Localized	24
-0.0079923	0.101143	-0.322852	0.306867	0.937017	under45	Localized	24
-0.556501	0.0590709	-0.74039	-0.372612	4.47241e-21	over50	Localized	24
-1.41167	0.164535	-1.92387	-0.899471	9.50617e-18	over50	Localized	60
-3.85281	0.358856	-4.96993	-2.73568	6.87113e-27	over50	Localized	120
-2.35155	0.798162	-4.83625	0.133138	0.00321693	under45	Distant	24
-3.00319	0.0852296	-3.26851	-2.73787	5.52621e-272	over50	Distant	24
-3.37384	1.43815	-7.85081	1.10314	0.0189781	45-49	Distant	24
-5.90249	0.161051	-6.40384	-5.40113	4.60518e-294	over50	Distant	60
-6.16726	1.50482	-10.8518	-1.48272	4.16141e-05	under45	Distant	60
-7.61599	0.251519	-8.39898	-6.83301	2.10216e-201	over50	Distant	120
-7.92384	5.64991	-25.5121	9.66442	0.160774	45-49	Distant	60
-8.20563	2.38457	-15.6288	-0.782417	0.000579282	under45	Distant	120
-11.0461	14.6959	-56.7948	34.7026	0.452265	45-49	Distant	120

### Sheet: sTable3 DDRMST
tumor visualization group	rmst	se	age_group	stage	time_point	improvement from distant to regional or localized	se of difference		tumor visualization group	rmst	se	age_group	stage	time_point	improvement from distant to regional or localized	se of difference		pooled se of diffence between improvement months of sigmoidoscopy - requires_colonoscopy	RMST diffence between improvement months of sigmoidoscopy - requires_colonoscopy	unadjusted pval
requires_colonoscopy	23.6356	0.0873894	under45	Localized	24	7.86784	0.245993		sigmoidoscopy	23.6436	0.0509212	under45	Localized	24	5.52428	0.766015		0.804545	-2.34356	0.0071263
requires_colonoscopy	22.4945	0.105907	under45	Regional	24	6.72682	0.253164		sigmoidoscopy	23.3418	0.0392168	under45	Regional	24	5.22256	0.765326		0.806112	-1.50426	0.0867683
requires_colonoscopy	15.7677	0.229947	under45	Distant	24				sigmoidoscopy	18.1193	0.764321	under45	Distant	24
requires_colonoscopy	58.0323	0.280993	under45	Localized	60	34.18	0.589873		sigmoidoscopy	57.4713	0.198513	under45	Localized	60	27.4517	1.4265		1.54365	-6.72827	1.93636e-05
requires_colonoscopy	51.7089	0.361056	under45	Regional	60	27.8566	0.631945		sigmoidoscopy	54.2769	0.178479	under45	Regional	60	24.2573	1.42385		1.55779	-3.59933	0.0177478
requires_colonoscopy	23.8523	0.518646	under45	Distant	60				sigmoidoscopy	30.0195	1.41262	under45	Distant	60
requires_colonoscopy	112.768	0.768887	under45	Localized	120	81.8491	1.24875		sigmoidoscopy	109.779	0.618729	under45	Localized	120	70.6543	2.2585		2.58073	-11.1949	1.26797e-05
requires_colonoscopy	95.2622	0.889094	under45	Regional	120	64.3435	0.889094		sigmoidoscopy	97.8779	0.517893	under45	Regional	120	58.7536	2.23298		2.40348	-5.58992	0.0111041
requires_colonoscopy	30.9187	0.983961	under45	Distant	120				sigmoidoscopy	39.1243	2.1721	under45	Distant	120
requires_colonoscopy	23.4711	0.13094	45-49	Localized	24	9.13165	0.414114		sigmoidoscopy	23.4782	0.071083	45-49	Localized	24	5.76492	1.38527		1.44584	-3.36674	0.0183389
requires_colonoscopy	22.6523	0.110007	45-49	Regional	24	8.3128	0.407979		sigmoidoscopy	23.2576	0.0459107	45-49	Regional	24	5.54429	1.38421		1.44308	-2.76851	0.0438933
requires_colonoscopy	14.3395	0.392868	45-49	Distant	24				sigmoidoscopy	17.7133	1.38345	45-49	Distant	24
requires_colonoscopy	57.1789	0.391588	45-49	Localized	60	35.8641	0.716941		sigmoidoscopy	56.9797	0.298967	45-49	Localized	60	27.7411	5.62585		5.67135	-8.12303	0.0252205
requires_colonoscopy	51.4342	0.395978	45-49	Regional	60	30.1194	0.719348		sigmoidoscopy	53.8053	0.197341	45-49	Regional	60	24.5666	5.62136		5.6672	-5.55278	0.0435586
requires_colonoscopy	21.3148	0.600552	45-49	Distant	60				sigmoidoscopy	29.2386	5.6179	45-49	Distant	60
requires_colonoscopy	110.107	1.00435	45-49	Localized	120	83.6412	1.34116		sigmoidoscopy	108.038	1.03597	45-49	Localized	120	70.5257	14.7056		14.7666	-13.1155	0.0182107
requires_colonoscopy	92.1986	1.01124	45-49	Regional	120	65.7325	1.34633		sigmoidoscopy	95.7438	0.555216	45-49	Regional	120	58.2317	14.6795		14.7411	-7.50089	0.0237769
requires_colonoscopy	26.466	0.888816	45-49	Distant	120				sigmoidoscopy	37.5121	14.669	45-49	Distant	120
requires_colonoscopy	20.7889	0.0455002	over50	Localized	24	10.4919	0.0788656		sigmoidoscopy	21.3454	0.0376709	over50	Localized	24	8.04519	0.0673326		0.103699	-2.44669	5.03884e-121
requires_colonoscopy	19.1211	0.0449297	over50	Regional	24	8.82408	0.0785378		sigmoidoscopy	20.7525	0.0342536	over50	Regional	24	7.45226	0.065482		0.102255	-1.37182	3.22847e-39
requires_colonoscopy	10.2971	0.0644167	over50	Distant	24				sigmoidoscopy	13.3003	0.0558085	over50	Distant	24
requires_colonoscopy	47.4946	0.125359	over50	Localized	60	32.9781	0.170237		sigmoidoscopy	48.9062	0.106569	over50	Localized	60	28.4873	0.155011		0.230237	-4.49082	4.21207e-83
requires_colonoscopy	40.4581	0.118305	over50	Regional	60	25.9416	0.165111		sigmoidoscopy	45.2237	0.0962863	over50	Regional	60	24.8047	0.14813		0.221821	-1.1369	3.55371e-06
requires_colonoscopy	14.5165	0.115177	over50	Distant	60				sigmoidoscopy	20.419	0.112568	over50	Distant	60
requires_colonoscopy	81.4703	0.268561	over50	Localized	120	64.1508	0.320949		sigmoidoscopy	85.3231	0.238018	over50	Localized	120	60.3876	0.298381		0.438223	-3.76319	8.83342e-17
requires_colonoscopy	65.9466	0.238628	over50	Regional	120	48.6271	0.296355		sigmoidoscopy	74.8683	0.208896	over50	Regional	120	49.9328	0.275711		0.404775	1.3057	0.0054222
requires_colonoscopy	17.3195	0.175736	over50	Distant	120				sigmoidoscopy	24.9355	0.179941	over50	Distant	120
